# Genomic and Transcriptomic Correlates of Response to Tarlatamab in Small Cell Lung Cancer

**DOI:** 10.64898/2026.01.30.26344966

**Authors:** Zofia Cieslak, Drew T. Bergman, Donald C. Green, Rutu S. Vyas, Aidan Lackstrom, Shawn M. Balcome, Kyle J. Syme, Nidhi Shah, Ivy Riano, Laura J. Tafe, Xiaoying Liu, Mehmet K. Samur, Louis J. Vaickus, Konstantin H. Dragnev, Alexander D. Fuld, Keisuke Shirai, Parth S. Shah

**Affiliations:** Geisel School of Medicine at Dartmouth; Department of Radiation Oncology, Memorial Sloan Kettering Cancer Center; Department of Radiation Oncology and Applied Sciences, Dartmouth Cancer Center; Department of Pathology and Laboratory Medicine, Dartmouth-Hitchcock Medical Center; Boston University; Department of Genetics and Child Development, Dartmouth Health Children’s; Department of Hematology & Oncology, Dartmouth Cancer Center; Department of Data Science, Dana Farber Cancer Institute

## Abstract

**Purpose:** Tarlatamab is a DLL3-directed bispecific T-cell engager demonstrating clinically meaningful activity in relapsed small cell lung cancer (SCLC) in the phase II DeLLphi-301 trial. Determinants of tarlatamab sensitivity and resistance are incompletely understood, and thus we sought to identify genomic and transcriptional correlates of tarlatamab sensitivity using a clinical sequencing pipeline at a single comprehensive cancer center.

**Experimental Design:** We performed a retrospective, single-institution analysis of 12 patients with SCLC treated with tarlatamab. Whole-exome sequencing (WES) and exome-capture whole-transcriptome sequencing (WTS) were performed on 12 samples, and two matched samples after treatment with tarlatamab. Integrative analysis examined correlation between molecular features and clinical outcomes.

**Results:** The overall response rate was 50%, which was consistent with outcomes reported in the DeLLphi-301 trial. Differences between SCLC driver alterations and tumor mutational burden were not significant between responders and non-responders, but homologous recombination deficiency scores were higher in responsive tumors. *DLL3* expression was significantly greater in responders and demonstrated predictive discrimination for clinical response (AUC 0.83). Tumors responsive to tarlatamab were predominantly ASCL1-driven (SCLC-A) and demonstrated increased immune activation, such as enrichment of cytotoxic T-cell, NK-cell, and T cell transcriptional programs. Transcriptional subtype and a composite metric consisting of *DLL3* expression and immune activity (DLI score) further discriminated between responders and non-responders (sensitivity 0.83, specificity 1). Paired post-treatment sample analysis identified loss of ASCL1 lineage and emergence of *YAP1* expression and downregulation of *DLL3*, consistent with lineage plasticity as a mechanism of acquired resistance.

**Conclusions:** Sensitivity to tarlatamab is correlated with a combination of increased *DLL3* expression, ASCL1-driven lineage, and an increased immune activation. Lineage state reprogramming and decrease in *DLL3* expression accompany acquired resistance to tarlatamab. These findings highlight the utility of RNA based biomarkers which integrate target expression, lineage state, and immune context to guide tarlatamab therapy in SCLC. Prospective validation of the whole-transcriptome DLI score and transcriptional subtype will inform tarlatamab response prediction.
