## Supplemental Table 1 for "Genomic and Transcriptomic Correlates of Response to Tarlatamab in Small Cell Lung Cancer"

### Sheet: Supplemental Table
Sample_ID	Sex	Smoker	Pack_Years	Stage_At_Diagnosis	Prior_PD1/PDL1	Previous_Lines_Of_Therapy	Liver_Metastasis	Brain_Metastasis	Duration_Of_Tarlatamab_Treatment_Days	CRS_Grade	ICANS_Grade	Biopsy_Source	RECIST_ Best_Response	Time_To_Best_Response_Days	Overall_Survival_Status	Overall_Survival_Days	Progression_Free_Survival_Days	TF_Subtype	DLL3_TPM	HRD	TMB	Synaptophysin_IHC	TTF1_IHC	KI67_IHC	RB1_IHC	TIL_Area_uM	TIL_Count	TIL_Ratio
01	F	1	37.5	Extensive	1	2	0	1	459	0	0	Lymph node	PD	71	1	459	71	SCLC-AN	4.72952	49	10	Positive	Postive	0.7	Negative (Lost)	282897	11	3.88834e-05
02	M	1	50	Extensive	1	2	1	1	35	0	0	Lymph node	PD	51	0	116	51	SCLC-AN	1.97697	22	5	Positive	Positive	>80%	Negative (Lost)	169977	20	0.000117663
03	M	1		Extensive	0	2	0	1	294	2	1	Lymph node	CR	70	1	520	242	SCLC-A	5.14491	70	9	Positive	Postive (rare)	0.9	Negative (Lost)	574306	28	4.87545e-05
04a	F	1	50	Extensive	1	3	1	0	139	0	0	Primary	PR	83	1	472	153	SCLC-A	4.51011	46	21	Positive	Negative	0.9	Negative (Lost)	186074	11	5.91163e-05
04b	F	1	50	Extensive	1	3	1	0	139	0	0	Metastasis	PR	83	1	472	153	SCLC-TN	3.51094	55	23	Negative	Negative	80-90%	Negative (Lost)	238920	5	2.09275e-05
05	F	1	47	Extensive	0	1	1	0	97	0	0	Metastasis	CR	111	0	191	111	SCLC-A	4.50817	77	9	Positive	Insufficient tissue	0.8	Insufficient tissue	222392	8	3.59725e-05
06a	M	1	40	Extensive	1	2	1	1	98	2	0	Primary	PD	49	1	398	49	SCLC-A	3.07779	20	7	Positive	Positive	0.8	Negative (Lost)	392480	15	3.82185e-05
06b	M	1	40	Extensive	1	2	1	1	98	2	0	Metastasis	PD	49	1	398	49	SCLC-TN	0.480479	39	13	Positive	Positive (patchy)	0.95	Negative (Lost)	153236	4	2.61035e-05
07	F	1	78.6	Extensive	1	2	0	1	48	0	0	Lymph node	SD	20	0	216	91	SCLC-A	3.08187	33	11	Positive	Positive	0.8	Negative (Lost)	220106	23	0.000104495
08	F	1	30	Extensive	1	1	0	1	374	0	0	Metastasis	CR	56	1	374	251	SCLC-A	6.03987	46	640	Positive	Positive	0.7	Negative (Lost)	205021	6	2.92653e-05
09	M	1	80	Extensive	0	1	1	1	94	0	0	Lymph node	PR	45	0	272	107	SCLC-A	2.48405	32	9	Positive	Positive	>70%	Negative (Lost)	116687	11	9.42693e-05
10	F	1	26	Extensive	1	1	0	0	29	0	0	Primary	PD	41	0	143	41	SCLC-N	0	36	8	Positive	Positive	0.7	Negative (Lost)	254916	8	3.13829e-05
11	F	1	40.4	Limited	0	1	0	0	249	0	1	Primary	PR	43	1	249	127	SCLC-AN	4.52282	40	9	Positive	Positive	0.95	Negative (Lost)	268617	7	2.60594e-05
12	F	1	86	Extensive	1	2	1	0	15	2	1	Lymph node	PD	13	0	33	13	SCLC-N	1.74283	18	8	Positive	Positive	>80%
